# Genotype-First Assessment of Presentation and Penetrance of Neurofibromatosis Type 1, Autosomal Dominant Polycystic Kidney Disease, and Marfan Syndrome Within the *All of Us* Research Program Cohort

**DOI:** 10.1101/2025.02.26.25322940

**Authors:** Stephanie A Felker, Bruce R. Korf, Gregory S. Barsh

**Author notes:** CORRESPONDENCE Gregory S. Barsh.

## Abstract

**Purpose:** Phenotype-based ascertainment of probands in studies of Mendelian disorders may exclude individuals with mild phenotypes or that lack health care access. We explore this premise in *All of Us* Research Program participants with pathogenic variation causal for three Mendelian conditions: autosomal dominant polycystic kidney disease (ADPKD), Marfan syndrome, and neurofibromatosis type 1 (NF1).

**Methods:** We identified *All of Us* Research Program participants with putatively pathogenic variation in *NF1*, *FBN1*, *PKD1*, and *PKD2*. Concept terms were extracted from electronic health records to assess participant diagnosis and phenotype. Variant annotation and participant surveys were evaluated to identify biological and social factors differentiating diagnosed and undiagnosed individuals.

**Results:** Large proportions of individuals with pathogenic variation in *NF1*, *FBN1*, or *PKD1/PKD2* lack the associated diagnosis of NF1 (47%), Marfan syndrome (58%), or ADPKD (51%), respectively. Pathogenic variants in diagnosed individuals have greater inferred deleteriousness for NF1 and ADPKD, and undiagnosed individuals had less severe phenotypes compared to diagnosed individuals for all three conditions.

**Conclusion:** A genotype-first ascertainment of individuals in genomic research allows for a more comprehensive assessment of Mendelian disease and removes biases that confound our understanding of the penetrance and presentation of these conditions.
