## Supplemental Table 1 for "Genotype-First Assessment of Presentation and Penetrance of Neurofibromatosis Type 1, Autosomal Dominant Polycystic Kidney Disease, and Marfan Syndrome Within the *All of Us* Research Program Cohort"

### Sheet: Sheet1
Supplementary Table 1. Disease-specific SNOMED CT codes for PheRS Calculation
ADPKD Feature	SNOMED CT Codes
Valvular disease	10809641000119100, 10743121000119108, 286031000119106, 286011000119101, 285961000119107, 94851000119107, 41371000119100,1119300000, 1119299008, 1003919001, 1003863006, 890402009, 890393009, 890220003, 890208006, 890207001, 890206005, 890204008, 880051003, 880049002, 880048005,880047000, 880046009, 880045008, 880010000, 880009005, 880007007, 876846006, 874782009, 871672003, 871666003, 871655005, 8…
Intracranial aneurysm	783716004, 783707003, 783629005, 783423004, 783422009, 783421002, 783420001, 783419007, 783418004, 783417009,783416000, 783415001, 783413008, 737159004, 734880004, 734879002, 713265001, 703226008, 277330009, 277329004, 277328007, 277325005, 277324009, 277322008,277320000, 277319006, 277316004, 277315000, 277196008, 233983001, 195154000, 186893003, 128609009, 128608001, 590005
Hepatic cyst	890229002, 840499006, 737202006, 716196007, 235925007, 85057007, 72925005
Colon diverticula	1086601000119100, 1086591000119107, 1086581000119109, 1086571000119106, 1086561000119100, 1086551000119102,1086541000119104, 1086491000119108, 1086481000119105, 1086461000119101, 1086441000119100, 1086381000119102, 1086341000119107, 1086331000119103, 1086291000119109,1086281000119106, 1086241000119101, 1086231000119105, 1086191000119101, 1086151000119106, 1086111000119105, 190191000119107, 402710…
Polycystic kidney	773737004, 771149000, 765331004, 765330003, 763891005, 724094005, 723409007, 717748005, 253885004, 253884000,253880009, 253879006, 253878003, 236443009, 86463003, 82525005, 57088004, 28770003
Renal Failure	10752771000119100, 368951000119105, 368471000119109, 286371000119107, 285841000119104, 153891000119101, 145681000119101,140031000119103, 129721000119106, 128001000119105, 127991000119101, 111411000119103, 90791000119104, 90771000119100, 1801000119106, 870589006, 776416004,737327002, 733839001, 733139004, 733138007, 733137002, 722278006, 722096006, 722095005, 713696000, 712487000, 707324008, 70466…
Facial asymmetry	13851000119109, 427944007, 205418005, 15253005
Temporomandibular joint disorder	16561681000119100, 16561641000119105, 16561601000119108, 15980751000119103, 15980711000119104,15980671000119103, 15980511000119105, 15980471000119101, 15980431000119104, 15980031000119107, 15979991000119105, 15979951000119100, 15979791000119108,15979751000119103, 15979711000119104, 15727761000119101, 15686121000119109, 15686081000119107, 15686041000119102, 15632531000119107, 15632491000119107,156…
Anomaly of tooth position	4661000119109, 768842002, 768841009, 768840005, 768012004, 768010007, 736827001, 736826005, 710782002, 710090006,710089002, 710088005, 708654005, 702959006, 702958003, 700080009, 699756005, 699423008, 699274002, 699194004, 698771001, 698769001, 698186004, 698185000,449798000, 449791006, 449789003, 449788006, 405258007, 405257002, 277563003, 266421008, 235104008, 235100004, 235099007, 235098004, 2…
Dextrocardia	253271002, 74034002, 42402006, 27637000
Hypertensive disorder	16229371000119106, 10757401000119104, 10752641000119102, 1078301000112109, 140131000119102, 140121000119100, 140111000119107,140101000119109, 132721000119104, 118781000119108, 82771000119102, 71701000119105, 71421000119105, 40521000119100, 40511000119107,5501000119106, 541000119105, 871642009, 766937004, 765182005, 762463000, 720568003, 712832005, 706882009, 698640000, 698638005,697930002, 697929…
Laterality defects	72425000, 24614000, 17604001
Situs inversus viscerum	871616009, 205769006, 205768003, 70978004, 68716001, 43876007
Congenital enlarged kidney	111631000119106, 890370003, 775909002, 724469003, 722065002, 717750002, 271387005, 85901000, 16297002, 4495005
Renal insufficiency	723190009, 723189000, 723188008
End-stage renal disease	368471000119109, 286371000119107, 285841000119104, 153891000119101, 128001000119105, 127991000119101,111411000119103, 90791000119104, 90771000119100, 712487000, 707324008, 704667004, 236436003, 236435004, 236434000, 46177005
Urinary tract infectious disease	16916631000119104, 10812041000119103, 10751431000119104, 1092831000119109, 1092371000119103, 1086071000119103,1084821000119103, 369011000119102, 369001000119100, 368991000119100, 110041000119104, 99631000119101, 42231000009109, 16271000119108, 4181000119109, 838353009,838302008, 838301001, 788962001, 788961008, 721817004, 713886006, 713453003, 707208009, 700372006, 609491002, 444834005, 431737008…
Marfan Syndrome Feature	SNOMED CT Codes
Dolichocephaly	72239002, 39401000
Micrognathia	32958008, 109525005, 109524009, 109523003
Retrognathia	109515000
Enophthalmos	15681761000119106, 15681601000119104, 340921000119107, 335311000119109, 112761000119101, 712493008,194029009, 95773007, 80093006, 52102006, 14858001
Ectopic lens	722437006, 717915004, 74969002
Myopia	16320871000119102, 16320831000119100, 16320791000119106, 346341000119103, 345061000119109, 341081000119102,339301000119109, 335471000119108, 333701000119108, 846622008, 846621001, 773771008, 733417008, 733087007, 720506002, 720499004,718763005, 718718009, 717915004, 408757002, 312898002, 232135007, 232134006, 232133000, 232072004, 57190000, 34187009, 32022003
Corneal flatness	204145006
Retinal detachment	15997671000119100, 15997631000119103, 15997591000119103, 15734081000119102,15733161000119107, 15733121000119102, 15733081000119104, 15733041000119109, 15733001000119107, 677431000119105, 677421000119107,345811000119101, 343721000119103, 343481000119106, 343471000119108, 343221000119108, 340631000119100, 340501000119106, 338131000119105,337951000119101, 337711000119100, 337701000119103, 3374510001…
Iris Hypoplasia	95714006
Glaucoma	15995551000119104, 15993751000119108, 15993711000119107, 15993671000119108, 15739881000119108, 15739801000119100, 15736721000119106,15679801000119105, 15673041000119101, 678481000119105, 678471000119107, 678451000119103, 678441000119100, 678431000119109, 678421000119106, 678411000119104,678401000119102, 349311000119106, 348811000119108, 348361000119103, 347401000119106, 347381000119106, 346861000…
Cataracts	16477021000119103, 15990111000119104, 15990031000119108, 15737681000119103, 15737281000119100,15737241000119105, 15737201000119108, 15737161000119103, 15639481000119102, 15639441000119107, 15639401000119105, 1078801000119105,1078791000119109, 681041000119106, 680531000119103, 679931000119109, 679911000119104, 678591000119107, 678581000119109,678511000119103, 678501000119101, 678491000119108, 3681…
Strabismus	16054791000119103, 16054751000119108, 16054711000119107, 16054631000119105, 16054591000119105, 15863931000119108,15730641000119107, 15730601000119105, 15730521000119100, 15730481000119100, 15671161000119102, 15637711000119106, 15637671000119107, 15637631000119109,15632771000119100, 15632731000119103, 15632691000119105, 348691000119103, 348681000119101, 348241000119108, 348231000119104, 3474310001…
Exotropia	15671161000119102, 15632771000119100, 15632731000119103, 15632691000119105, 347431000119104, 340331000119109,339421000119105, 339391000119103, 334731000119104, 333821000119105, 333791000119102, 400937005, 399252000, 399054005, 397822009, 314786000,313159001, 313158009, 246730006, 232106004, 232105000, 232103007, 194104000, 194103006, 194097004, 194096008, 194092005, 194090002, 111529008,95216009,…
Esotropia	16054791000119103, 16054751000119108, 16054711000119107, 15730641000119107, 15730601000119105, 15730521000119100,15730481000119100, 15637711000119106, 15637671000119107, 15637631000119109, 340341000119100, 339461000119100, 339451000119102, 339441000119104,334741000119108, 333861000119100, 333851000119102, 333841000119104, 7701000119105, 880074004, 773405004, 717914000, 427113002, 419494007,413437…
Hypertropia	348691000119103, 348241000119108, 232108003, 232107008, 40608009
Aortic regurgitation	838546001, 838545002, 838544003, 703325005, 703324009, 703323003, 703297006, 703236000,703222005, 703169005, 472846001, 250976004, 250974001, 233864007, 194987006, 194983005, 194736003, 194734000, 78031003, 71799002, 60234000,59464004, 17759006
Mitral regurgitation	1119300000, 1119299008, 838453008, 838452003, 838451005, 771075004, 720612000, 703358001,703330009, 703328007, 703327002, 703326006, 703320000, 703259006, 703224006, 703175001, 703168002, 472842004, 373116009, 371816003, 371815004,371814000, 371813006, 278928000, 250987007, 233861004, 194978002, 194736003, 194735004, 194726006, 81552002, 59464004, 48724000, 31085000, 787001,194736003, 59464004
Mitral Valve Prolapse	286031000119106, 890393009, 786040006, 785847000, 721841001, 703359009, 409712001,276795005, 250989005, 233858000, 8074002
Congestive Heart Failure	16838951000119100, 15629591000119103, 15629541000119106, 101281000119107,96311000119109, 72481000119103, 67441000119101, 67431000119105, 23341000119109, 15781000119107, 717840005, 698594003, 698296002, 426611007,426263006, 194781004, 194779001, 194767001, 92506005, 88805009, 83105008, 82523003, 80479009, 74960003, 66989003, 43736008, 42343007, 10633002,5375005, 5148006
Tricuspid valve prolapse	253383003
Aortic root dilatation	15960021000119107, 7991000119102, 871665004, 448905005, 448746009, 448745008, 448744007,448724001, 448723007, 448528000, 448328001, 448117008, 448116004, 448115000, 448100001, 448099009, 448098001, 445286001, 445285002, 445284003,251036003, 54160000
Aortic dissection	27651000146102, 871662001, 724442004, 713030005, 713029000, 425453009, 408666009, 405577005,308546005, 301899003, 233997009, 233996000, 233995001, 233994002
Aortic aneurysm	2831000119107, 871661008, 871536000, 838364007, 737158007, 735577004, 735576008, 735575007, 715364001,712578006, 448975006, 448843007, 448746009, 448745008, 448744007, 448724001, 448723007, 448528000, 448328001, 448117008, 448116004, 448115000,448100001, 448099009, 448098001, 445286001, 445285002, 445284003, 444569004, 433068007, 427490006, 426948001, 426270006, 425963007, 425771001,315295003, 31…
Pulmonary artery dilatation	735568006, 735567001, 703243006, 371067004, 268187005, 253630000, 251047005,251045002, 194892009, 93059006
Pulmonary Emphysema	1010334009, 1010333003, 836477007, 708030004, 266356006, 266355005, 233677001, 233675009,233674008, 196026004, 195959009, 195958001, 195957006, 87433001, 86680006, 77690003, 70756004, 68328006, 66987001, 60805002, 57686001,47895001, 33325001, 31898008, 23958009, 16846004, 16003001, 4981000
Pneumothorax	871586006, 715219001, 708025003, 441536000, 426069002, 248702003, 233645004, 233642001, 196102003,109364007, 109363001, 90070003, 84437006, 80423007, 73477001, 65933003, 49756002, 42434002, 36118008, 33631007, 29731002, 22897006,16632002, 15600009, 15206007, 2713001, 599006
Pulmonary blebs	86680006, 57686001
Pectus excavatum	782758009, 763863002, 391987005, 391986001, 391982004
Pectus carinatum	733038005, 205101001, 45973002, 38774000
Arthritis	16606721000119107, 16582961000119107, 16582921000119102, 16426681000119106, 16426641000119101,16426601000119103, 16068491000119107, 16050071000119108, 16046951000119104, 16046631000119100, 16044751000119106, 16040071000119106,16040031000119108, 16024431000119108, 16016111000119109, 16015991000119106, 16015951000119101, 16015911000119102, 16015791000119109,16010751000119107, 16008751000119108, 160…
Scoliosis	330471000119101, 310421000119106, 302041000119109, 302031000119100, 302011000119105, 79771000119101, 773773006, 722432000,720859009, 719378009, 719162001, 715575001, 713716005, 713711000, 713709009, 712581001, 712580000, 702381007, 405773007, 405772002,405771009, 298591003, 298495009, 298494008, 298394007, 298392006, 298382003, 281376007, 281375006, 205045003, 203664006, 203663000,203662005, 2036…
Kyphoscoliosis	79771000119101, 720859009, 719378009, 405773007, 405772002, 405771009, 298495009, 298394007, 281376007,281375006, 203640005
Spondylolisthesis	321231000119105, 321181000119104, 321171000119102, 321151000119106, 23971000119101, 722598000,425871007, 307138004, 274152003, 240222001, 203685006, 203683004, 203682009, 203681002, 79244005, 62620001, 44494000, 13236000, 13131000,4046000, 3472009
Hypermobility of joint	788453008, 773211003, 298202003, 298201005, 298200006, 298199008, 298198000, 298197005,298196001, 298193009, 298190007, 298189003, 298188006, 298187001, 298186005, 298185009, 250110001, 202809009, 57201002
Genu recurvatum of joint	268243008, 205063003, 15453007
Arachnodactyly	720502000, 720501007, 716089008, 205821003, 62250003
Pes planus	15916651000119107, 15668321000119108, 12011000119105, 23407003, 15630411000119102, 15630371000119103
Pes cavus	12235901000119101, 12235861000119107, 11873751000119106, 205091006
Hammer toes	15637111000119100, 240257003, 203543000, 122481008, 85280007
Striae distensae	277798002, 271674009, 201067006
Hernia	15972061000119109, 15971901000119100, 15971861000119106, 15971701000119103, 15971661000119105, 15971541000119105,15971181000119105, 1087291000119106, 1087271000119105, 7941000119105, 1171000119108, 784429009, 783253009, 782780007, 773661002, 773660001,773623000, 773620002, 773272002, 773270005, 773269009, 773095004, 773094000, 772821007, 772792004, 772783002, 772782007, 772781000, 772780004,77214…
Marfanoid physique	782780007, 773642001, 733472005, 733062000, 732262003, 719069008, 248298009
NF1 feature	SNOMED CT Codes
Macrocephaly	3961000119101, 783089006, 770750002, 763863002, 763795006, 763773007, 733417008, 724137002, 722122000, 722033000, 719825000, 718896000, 718577005, 716189005, 716108004, 234138005, 19410003
Sphenoid dysplasia	431768007, 93617009, 93562000, 93236008, 92992008, 92980008, 92887007, 92834007, 91869006,773557002, 724284005, 109415003, 109414004
Lisch Nodules	248513002
Glaucoma	15995551000119104, 15993751000119108, 15993711000119107, 15993671000119108, 15739881000119108, 15739801000119100, 15736721000119106,15679801000119105, 15673041000119101, 678481000119105, 678471000119107, 678451000119103, 678441000119100, 678431000119109, 678421000119106, 678411000119104,678401000119102, 349311000119106, 348811000119108, 348361000119103, 347401000119106, 347381000119106, 346861000…
Hypertelorism	783774006, 773667003, 773557002, 771077007, 733067006, 733034007, 725100001, 721836009, 22006008
Renal artery stenosis	713825007, 425414000, 302910002, 302233006, 289923007, 282664001, 271432005
Hypertension	16229371000119106, 10757401000119104, 10752641000119102, 1078301000112109, 140131000119102, 140121000119100, 140111000119107,140101000119109, 132721000119104, 118781000119108, 82771000119102, 71701000119105, 71421000119105, 40521000119100, 40511000119107,5501000119106, 541000119105, 871642009, 766937004, 765182005, 762463000, 720568003, 712832005, 706882009, 698640000, 698638005,697930002, 697929…
Scoliosis	330471000119101, 310421000119106, 302041000119109, 302031000119100, 302011000119105, 79771000119101, 773773006, 722432000,720859009, 719378009, 719162001, 715575001, 713716005, 713711000, 713709009, 712581001, 712580000, 702381007, 405773007, 405772002,405771009, 298591003, 298495009, 298494008, 298394007, 298392006, 298382003, 281376007, 281375006, 205045003, 203664006, 203663000,203662005, 2036…
Spina bifida	17771000119103, 17761000119109, 4061000119104, 1052326006, 1010644000, 1010643006, 1003448002, 1003445004,894125007, 890422008, 768939009, 763889002, 735749005, 732927000, 445308004, 445307009, 444860006, 429466000, 427216002, 425687007, 414667000,268146009, 268143001, 253120005, 253119004, 253118007, 253117002, 253115005, 253114009, 253113003, 253111001, 204013004, 204012009, 204011002,204010001…
Pseudoarthrosis	430962009, 410818009, 72687002
Neurofibromas	687151000119101, 687141000119103, 687131000119107, 687121000119109, 687111000119102,687101000119100, 687091000119105, 687081000119107, 448562000, 425327002, 404032008, 404031001, 404030000,404029005, 314514005, 255023008, 255000005, 254762002, 254761009, 254242006
Plexiform Neurofibromas	773642001, 403818001
Café au lait macules	782949007, 726029005, 703541007, 403758009, 201281002
Axillary freckling	403815003
Learning disabilities	247617009, 224998004, 161129001, 116340000, 106138009,81511006, 76789006, 50829006, 46781003, 45418009, 26439000, 23766009, 4721006
Intellectual disabilities	1295488006, 1295485009, 1284851009, 1279845005, 1269236003, 1269233006, 1269226006, 1269224009,1260450002, 1260195002, 1260143005, 1260134001, 1260130005, 1260129000, 1260128008, 1260097007, 1260095004, 1258972007, 1255335006, 1255322002, 1255319004,1254654006, 1254652005, 1254651003, 1254650002, 1251453008, 1251452003, 1237625002, 1237623009, 1237619001, 1237512003, 1237462006, 1237421000, 12374…
Aqueductal stenosis	302882002, 203955004, 50429003
Hydrocephalus	23931000119104, 1010630006, 1003445004, 890422008, 860803004, 860802009, 840471002,838441009, 783726006, 783701002, 782951006, 782432008, 773280009, 762295002, 735749005, 735206008, 733417008, 733094005,732926009, 723612001, 722992006, 722036008, 722033000, 721231007, 721229003, 721015008, 720815000, 720813007, 719139003,719043002, 718576001, 717859007, 716996008, 716198008, 715990006, 698737005,…
Optic glioma	15863341000119100, 1081261000119100, 1081251000119100, 1259733005, 1231267007, 703429003, 417619001,416351002, 414950005, 254976006, 254973003
Meningioma	16903531000119107, 16903531000119100, 713327005, 363474009, 302820008, 189164002, 188315007, 188313000, 188312005,126959008, 94787001, 94246001, 93747000, 92051001, 446531000124106, 388872005, 388871003, 254978007, 254975005
Hypothalamic tumor	87111000119109, 25521000119106, 816205008, 788758003, 788757008, 788756004, 783008000, 778046002, 702375004,699331002, 608817003, 449253005, 448563005, 448148000, 446945009, 363482009, 277456001, 271479005, 264906008, 255200003, 255112006, 254968009, 254966008,254965007, 254964006, 254963000, 254962005, 254961003, 254960002, 254959007, 254958004, 254957009, 254956000, 254955001, 253011004, 253010…
Malignant peripheral nerve sheath tumor	866096009, 866095008, 866094007, 866093001, 866069006, 866068003, 761958009, 722517009,699659007, 404039004, 404038007, 404037002
Neurofibromatosis Syndrome	1010653007, 1003465006, 880093002, 781641005, 715344006, 403822006, 403821004, 403820003, 403819009,403817006, 403816002, 403815003, 254241004, 92503002, 19133005
Rhabdomyosarcoma	766759009, 763409006, 763408003, 722512003, 722511005, 722510006, 722509001, 721574009, 423610004, 404055006,404054005, 404053004, 404052009, 404051002, 302847003, 278024000, 254994000
Duodenal carcinoid	123271000119102, 123761000119103
Somatostatinoma	253006001
Parathyroid adenoma	128475008, 128474007
Pheochromocytoma	15957741000119108, 1079421000119109, 1079411000119102, 686601000119109,21851000119103, 765143008, 686591000119102,732968009, 716857003, 302835009, 253032007, 76564002
Neoplastic disease	695751021000132104, 16909161000119109, 16909121000119104, 16909081000119101,16909041000119106, 16908681000119104, 16908641000119109, 16908601000119107, 16908561000119107, 16906921000119108,16906881000119101, 16906841000119106, 16906801000119109, 16903531000119107, 16894791000119107, 16705361000119104,16705321000119109, 16594881000119101, 16594841000119106, 16357831000119100, 16357791000119106, 16…
